# OASIS+: leveraging machine learning to improve the prognostic accuracy of OASIS severity score for predicting in-hospital mortality

**DOI:** 10.1101/2020.12.28.20248946

**Authors:** Yasser EL-Manzalawy, Mostafa Abbas, Ian Hoaglund, Alvaro Ulloa Cerna, Thomas B. Morland, Christopher M. Haggerty, Eric S. Hall, Brandon K. Fornwalt

## Abstract

Severity scores assess the acuity of critical illness by penalizing for the deviation of physiologic measurements from normal and aggregating these penalties (also called “weights” or “subscores”) into a final score (or probability) for quantifying the severity of critical illness (or the likelihood of in-hospital mortality). Although these simple additive models are human readable and interpretable, their predictive performance needs to be further improved. To address this need, we argue for replacing these simple additive models with models based on state-of-the-art non-linear supervised learning algorithms (e.g., Random Forest (RF) and eXtreme Gradient Boosting (XGB)). Specifically, we present OASIS+, a variant of the Oxford Acute Severity of Illness Score (OASIS) in which an ensemble of 200 decision trees is used to predict in-hospital mortality based on the 10 same clinical variables in OASIS. Using a test set of 9566 admissions extracted from MIMIC-III database, we show that the performance of OASIS can be substantially improved from AUC score of 0.77 to 0.83 using OASIS+. Moreover, we show that OASIS+ has superior performance compared to eight other commonly used severity scoring methods. Our results underscore the potential of improving existing severity scores by using more sophisticated machine learning algorithms (e.g., ensemble of non-linear decision tress) not just via including additional physiologic measurements.
