## Supplemental Tables S1-S4 for "OASIS+: leveraging machine learning to improve the prognostic accuracy of OASIS severity score for predicting in-hospital mortality"

### Sheet: S1
Table S1: Description of the nine severity scores considered in our study
Scoring Method	Clinical Variables	Biological Variables
APS-III	Chronic dialysis	Albumin
	Glasgow Coma Scale (GCS)	Bilirubin
	Heart rate	Blood Urea Nitrogen(BUN)
	Mean Arterial Pressure (MAP)	Creatinine
	Respiratory rate	Glucose
	Temperature	Hematocrit
	Urine output	PaO2
	Ventilation/CPAP	pCO2
		pH Acidbase
		Sodium
		The alveolar to arterial difference of oxygen (A-aDO2)
		WBC
LODS	Glasgow Coma Scale (GCS)	Bilirubin
	Heart rate	Blood Urea Nitrogen(BUN)
	Systolic Blood Pressure(SBP)	Creatinine
	Urine Output	FiO2
	Ventilation/cpap	PaO2
		Platelets
		Prothrombin time
		WBC
MLODS	Glasgow Coma Scale (GCS)	Bilirubin
	Heart rate	Creatinine
	Systolic Blood Pressure (SBP)	FiO2
	Ventilation/cpap	PaO2
		Platelets
		WBC
OASIS	Age
	Elective Surgery
	Glasgow Coma Scale (GCS)
	Heart rate
	Mean Arterial Pressure (MAP)
	Pre-ICU LoS
	Respiratory rate
	Temperature
	Urine output
	Ventilation
qSOFA	Glasgow Coma Scale (GCS)
	Respiratory rate
	Systolic Blood Pressure(SBP)
SAPS	Age	Bicarbonate (HCO3)
	Glasgow Coma Scale (GCS)	Blood Urea Nitrogen(BUN)
	Heart rate	Glucose
	Respiratory rate	Hematocrit
	Systolic Blood Pressure (SBP)	Potassium
	Temperature	Sodium
	Urine output	WBC
	Ventilation/CPAP
SAPS-II	Admissiontype	Bicarbonate (HCO3)
	Age	Bilirubin
	Comorbidity	Blood Urea Nitrogen(BUN)
	Glasgow Coma Scale (GCS)	FiO2
	Heart rate	PaO2
	Systolic Blood Pressure (SBP)	Potassium
	Temperature	Sodium
	Urine output	WBC
	Ventilation/CPAP
SIRS	Heart rate	Immature Neutrophils Bands
	Respiratory rate	PaCO2
	Temperature	WBC
SOFA	Dobutamine	Bilirubin
	Glasgow Coma Scale(GCS)	Creatinine
	Mean Arterial Pressure (MAP)	Epinephrine
	Mechanical ventilation	FiO2
	Norepinephrine	PiO2
	Urine output	Platelets

### Sheet: S2
Table S2: Summary statiscs of test data
Variable	Survivals (n = 8560)	Non-Survivals (n = 1006)	p-value
Age (Years)	64.02 (51.98-75.89)	72.07 (60.28-81.02)	<0.001
LoS (Days)	2.36 (1.53-4.4)	4.16 (2.15-8.37)	<0.001
No. of Comorbidities	3 (2-5)	4 (2-5)	<0.001
Ethnicity
African	609 (7.11%)	69 (6.86%)	<0.001
Asian	198 (2.31%)	20 (1.99%)
Hispanic	323 (3.77%)	29 (2.88%)
White	6095 (71.2%)	670 (66.6%)
Others	1335 (15.6%)	218 (21.67%)
Gender
Female	3579 (41.81%)	466 (46.32%)	<0.01
Male	4981 (58.19%)	540 (53.68%)
APS-III	37 (28-49)	59 (45-78)	<0.001
LODS	3 (2-5)	6 (4-8)	<0.001
MLODS	2 (1-4)	4 (2-7)	<0.001
OASIS	30 (25-36)	39 (33-46)	<0.001
qSOFA	2 (1-2)	2 (2-2)	<0.001
SAPS	17 (14-21)	22 (19-26)	<0.001
SAPS-II	32 (24-40)	48 (38-59)	<0.001
SIRS	3 (2-4)	3 (3-4)	<0.001
SOFA	3 (2-5)	6 (4-9)	<0.001

### Sheet: S3
Table S3: Baseline characteristics of patient's comorbidities in training and testing data sets. Data shown as No. of patients (proportions %). Chi-square test was used to compare proportions.
Comorbidity	Train (n = 22318)				Test (n = 9566)
	Total	Survivals (n = 19953)	Non-Survivals (n = 2365)	p-value	Total	Survivals (n = 8560)	Non-Survivals (n = 1006)	p-value
Congestive Heart Failure	5391	4665 (23.38%)	726 (30.7%)	<0.001	2409	2054 (24%)	355 (35.29%)	<0.001
Cardiac Arrhythmias	6394	5559 (27.86%)	835 (35.31%)	<0.001	2768	2405 (28.1%)	363 (36.08%)	<0.001
Valvular Disease	3561	3317 (16.62%)	244 (10.32%)	<0.001	1557	1431 (16.72%)	126 (12.52%)	<0.001
Pulmonary Circulation	1551	1363 (6.83%)	188 (7.95%)	0.05	634	544 (6.36%)	90 (8.95%)	<0.01
Peripheral Vascular	2337	2065 (10.35%)	272 (11.5%)	0.09	1024	913 (10.67%)	111 (11.03%)	0.76
Hypertension	11921	10778 (54.02%)	1143 (48.33%)	<0.001	5170	4672 (54.58%)	498 (49.5%)	<0.01
Paralysis	841	715 (3.58%)	126 (5.33%)	<0.001	352	296 (3.46%)	56 (5.57%)	<0.01
Other Neurological	2659	2255 (11.3%)	404 (17.08%)	<0.001	1140	977 (11.41%)	163 (16.2%)	<0.001
Chronic Pulmonary	4070	3595 (18.02%)	475 (20.08%)	0.01	1819	1623 (18.96%)	196 (19.48%)	0.72
Diabetes Uncomplicated	4571	4120 (20.65%)	451 (19.07%)	0.08	1980	1779 (20.78%)	201 (19.98%)	0.58
Diabetes Complicated	1339	1213 (6.08%)	126 (5.33%)	0.16	576	524 (6.12%)	52 (5.17%)	0.26
Hypothyroidism	1970	1763 (8.84%)	207 (8.75%)	0.92	913	826 (9.65%)	87 (8.65%)	0.33
Renal Failure	2629	2252 (11.29%)	377 (15.94%)	<0.001	1201	1034 (12.08%)	167 (16.6%)	<0.001
Liver Disease	1655	1329 (6.66%)	326 (13.78%)	<0.001	702	565 (6.6%)	137 (13.62%)	<0.001
Peptic Ulcer	29	26 (0.13%)	3 (0.13%)	1	10	10 (0.12%)	0 (0%)	0.57
Aids	219	188 (0.94%)	31 (1.31%)	0.11	82	70 (0.82%)	12 (1.19%)	0.3
Lymphoma	398	309 (1.55%)	89 (3.76%)	<0.001	166	127 (1.48%)	39 (3.88%)	<0.001
Metastatic Cancer	1432	1109 (5.56%)	323 (13.66%)	<0.001	573	450 (5.26%)	123 (12.23%)	<0.001
Solid Tumor	1120	995 (4.99%)	125 (5.29%)	0.56	470	411 (4.8%)	59 (5.86%)	0.16
Rheumatoid Arthritis	580	515 (2.58%)	65 (2.75%)	0.68	266	235 (2.75%)	31 (3.08%)	0.61
Coagulopathy	2574	2010 (10.07%)	564 (23.85%)	<0.001	1033	799 (9.33%)	234 (23.26%)	<0.001
Obesity	1241	1156 (5.79%)	85 (3.59%)	<0.001	548	510 (5.96%)	38 (3.78%)	<0.01
Weight Loss	828	698 (3.5%)	130 (5.5%)	<0.001	353	301 (3.52%)	52 (5.17%)	0.01
Fluid Electrolyte	6281	5202 (26.07%)	1079 (45.62%)	<0.001	2741	2271 (26.53%)	470 (46.72%)	<0.001
Blood Loss Anemia	447	408 (2.04%)	39 (1.65%)	0.22	222	197 (2.3%)	25 (2.49%)	0.8
Deficiency Anemias	3808	3453 (17.31%)	355 (15.01%)	<0.01	1624	1476 (17.24%)	148 (14.71%)	0.05
Alcohol Abuse	1824	1634 (8.19%)	190 (8.03%)	0.82	785	704 (8.22%)	81 (8.05%)	0.9
Drug Abuse	773	722 (3.62%)	51 (2.16%)	<0.001	345	322 (3.76%)	23 (2.29%)	0.02
Psychoses	891	839 (4.2%)	52 (2.2%)	<0.001	382	347 (4.05%)	35 (3.48%)	0.43
Depression	1773	1647 (8.25%)	126 (5.33%)	<0.001	732	686 (8.01%)	46 (4.57%)	<0.001

### Sheet: S4
Table S4: Performance estimates of OASIS+ model at different thresholds using MIMIC-III test set
Threshold	ACC	Sn	Sp	MCC
0	0.105164	1	0	0
0.01	0.190989	0.996024	0.0963785	0.100754
0.02	0.300125	0.989066	0.219159	0.16052
0.03	0.395568	0.971173	0.327921	0.200901
0.04	0.478884	0.94831	0.423715	0.234583
0.05	0.542965	0.916501	0.499065	0.255984
0.06	0.599206	0.88668	0.565421	0.277554
0.07	0.644784	0.857853	0.619743	0.295893
0.08	0.680849	0.828032	0.663551	0.309443
0.09	0.710119	0.799205	0.69965	0.320252
0.1	0.733849	0.777336	0.728738	0.331593
0.11	0.755697	0.743539	0.757126	0.336606
0.12	0.774409	0.720676	0.780724	0.345651
0.13	0.79124	0.700795	0.801869	0.355639
0.14	0.803366	0.670974	0.818925	0.355713
0.15	0.815074	0.649105	0.834579	0.360391
0.16	0.822705	0.612326	0.84743	0.351987
0.17	0.828664	0.586481	0.857126	0.347217
0.18	0.836295	0.56163	0.868575	0.346031
0.19	0.843717	0.540755	0.879322	0.347299
0.2	0.851767	0.516899	0.891122	0.348832
0.21	0.855425	0.493042	0.898014	0.342567
0.22	0.859084	0.474155	0.904322	0.339251
0.23	0.863475	0.454274	0.911565	0.337149
0.24	0.866402	0.431412	0.917523	0.330383
0.25	0.869224	0.412525	0.922897	0.325795
0.26	0.871838	0.394632	0.927921	0.321428
0.27	0.875078	0.374751	0.933878	0.317606
0.28	0.878842	0.363817	0.939369	0.320988
0.29	0.880305	0.348907	0.942757	0.315964
0.3	0.881978	0.335984	0.946145	0.312813
0.31	0.88365	0.327038	0.949065	0.312256
0.32	0.885532	0.310139	0.953154	0.307529
0.33	0.886787	0.297217	0.956075	0.30341
0.34	0.888355	0.284294	0.959346	0.300445
0.35	0.890445	0.275348	0.962734	0.302164
0.36	0.891909	0.267396	0.965304	0.302553
0.37	0.892222	0.253479	0.96729	0.294733
0.38	0.894627	0.248509	0.970561	0.301374
0.39	0.895149	0.240557	0.972079	0.298496
0.4	0.89609	0.232604	0.974065	0.297558
0.41	0.896613	0.222664	0.975818	0.293538
0.42	0.896195	0.208748	0.976986	0.282296
0.43	0.896927	0.202783	0.978505	0.281913
0.44	0.897763	0.197813	0.980023	0.282915
0.45	0.898913	0.191849	0.982009	0.285249
0.46	0.899331	0.181909	0.983645	0.281168
0.47	0.899645	0.172962	0.985047	0.277214
0.48	0.899958	0.167992	0.985981	0.275949
0.49	0.899958	0.162028	0.986682	0.272052
0.5	0.899436	0.150099	0.9875	0.260564
0.51	0.899645	0.144135	0.988435	0.257947
0.52	0.900272	0.139165	0.98972	0.259205
0.53	0.900167	0.133201	0.990304	0.254452
0.54	0.90069	0.131213	0.991121	0.257312
0.55	0.900585	0.127237	0.991472	0.253902
0.56	0.899854	0.119284	0.991589	0.242521
0.57	0.89954	0.11332	0.991939	0.235722
0.58	0.898808	0.10338	0.99229	0.222133
0.59	0.899122	0.0984095	0.993224	0.221243
0.6	0.899122	0.0914513	0.994042	0.216125
0.61	0.898808	0.084493	0.994509	0.20775
0.62	0.899122	0.083499	0.994977	0.210332
0.63	0.899436	0.0815109	0.995561	0.21243
0.64	0.899017	0.0775348	0.995561	0.204872
0.65	0.898599	0.0715706	0.995794	0.195595
0.66	0.898181	0.0656064	0.996028	0.185898
0.67	0.898704	0.0656064	0.996612	0.192485
0.68	0.898704	0.0636183	0.996846	0.191083
0.69	0.898599	0.0586481	0.997313	0.186217
0.7	0.898286	0.054672	0.99743	0.178868
0.71	0.897867	0.0506958	0.99743	0.169649
0.72	0.897763	0.0457256	0.997897	0.164154
0.73	0.897554	0.0417495	0.998131	0.157593
0.74	0.897136	0.0367793	0.998248	0.146135
0.75	0.896927	0.0347913	0.998248	0.140556
0.76	0.896822	0.0328032	0.998364	0.13674
0.77	0.896404	0.027833	0.998481	0.123567
0.78	0.896195	0.0248509	0.998598	0.115887
0.79	0.896299	0.0238569	0.998832	0.116953
0.8	0.896195	0.0228628	0.998832	0.113505
0.81	0.896404	0.0228628	0.999065	0.118358
0.82	0.896195	0.0198807	0.999182	0.110228
0.83	0.89609	0.0178926	0.999299	0.105422
0.84	0.895881	0.0149105	0.999416	0.0962162
0.85	0.895777	0.0129225	0.999533	0.0907157
0.86	0.895672	0.00994036	0.999766	0.084125
0.87	0.895672	0.00894632	0.999883	0.0838173
0.88	0.895672	0.00894632	0.999883	0.0838173
0.89	0.895672	0.00795229	1	0.0843916
0.9	0.895254	0.00397614	1	0.0596614
0.91	0.895254	0.00397614	1	0.0596614
0.92	0.895254	0.00397614	1	0.0596614
0.93	0.895045	0.00198807	1	0.0421826
0.94	0.89494	0.000994036	1	0.029826
0.95	0.89494	0.000994036	1	0.029826
0.96	0.89494	0.000994036	1	0.029826
0.97	0.89494	0.000994036	1	0.029826
0.98	0.894836	0	1	0
0.99	0.894836	0	1	0
1	0.894836	0	1	0
